# Methadone overdoses increased 48% during the COVID-19 epidemic

**DOI:** 10.1101/2022.04.14.22273870

**Authors:** Daniel E. Kaufman, Amy L. Kennalley, Kenneth L McCall, Brian J. Piper

## Abstract

**Background:** The United States (US) is in the middle of an opioid overdose epidemic that has spanned over two decades and continues to escalate. Methadone is long-acting full opioid agonist which has been approved to treat opioid use disorder (OUD). Methadone can cause respiratory depression that may result in mortality. The restrictions on methadone availability including take-home dosing were loosened during the COVID-19 pandemic although there have been concerns about the high street value of diverted methadone. This report examined how fatal overdoses involving methadone have changed over the past two-decades including during the pandemic.
