## Supplementary material for "Methadone overdoses increased 48% during the COVID-19 epidemic": methadone_overdoses_WONDER

### Sheet: original
State	1999	2000	2001	2002	2003	2004	2005	2006	2007	2008	2009	2010	2011	2012	2013	2014	2015	2016	2017	2018	2019	2020	PC	State	Dif	PC*100
Alaska								0	0	3.64	0	3.38												Alaska	0	0
Alabama	0	0	0.49	0.67	0.51	0.97	0.83	1.14	1.65	1.84	1.7	1.42	1.23	1.06	0.83	0.82	0.74	0.68	0.51	0.61	0.63	0.53	-0.15873	Alabama	-0.1	-15.873
Arizona	0	0	0.4	0.93	1.14	0.97	1.28	1.28	1.1	1.27	1.45	1.56	0.79	0.66	0.83	0.83	1.01	0.97	1.07	0.79	0.92	1	0.0869565	Arizona	0.08	8.69565
Arkansas	0	0	0	0	0	0.84	0.76	1.13	0.98	2.05	1.66	1.41	1.57	1.19	1.05	0.81	1.11	0.77						Arkansas	0	0
California	0.19	0.13	0.09	0.28	0.35	0.5	0.5	0.66	0.77	0.81	1.08	1.11	0.97	0.81	0.8	0.8	0.71	0.66	0.61	0.58	0.49	0.62	0.265306	California	0.13	26.5306
Colorado	0	0	0	0.45	0.53	0.59	0.82	1	0.87	0.76	1.07	0.84	1.09	0.79	0.66	0.88	0.59	0.94	0.93	0.95	0.57	1.08	0.894737	Colorado	0.51	89.4737
Connecticut	0	0	0	0.66	0	1.12	0.94	1.59	1.47	1.21	1.09	1.2	0.89	0.64	1.25	1.31	1.92	1.87	2.56	2.04	2.33	3.12	0.339056	Connecticut	0.79	33.9056
DC																		2.94	3.46			4.07	#DIV/0!	DC	4.07	0
Delaware											2.24				2.16	2.24				2.38	2.77	3.34	0.205776	Delaware	0.57	20.5776
Florida	0.18	0.29	0.72	1.17	1.5	2.3	2.23	2.64	2.92	2.28	2.33	2.19	2.22	1.65	1.27	1.07	0.95	0.96	0.78	0.81	0.62	0.83	0.33871	Florida	0.21	33.871
Georgia	0	0	0.42	0.55	0.74	1.03	1.31	1.43	1.75	1.41	1.61	1.49	1.4	1.56	1.06	1.2	1.1	1.05	0.77	0.73	0.5	0.69	0.38	Georgia	0.19	38
Hawaii																							#DIV/0!	Hawaii	0	0
Iowa									1		0.86	1.02	1.11	1.07	0.65		0.67						#DIV/0!	Iowa	0	0
Idaho								1.7	1.33			1.53											#DIV/0!	Idaho	0	0
Illinois	0.2	0.41	0.39	0.47	0.48	0.5	0.59	0.65	0.69	0.61	0.63	0.56	0.6	0.75	0.67	0.75	0.74	0.92	1.18	1.13	1.08	1.66	0.537037	Illinois	0.58	53.7037
Indiana				0	0.58	0.39	0.72	0.57	0.86	0.78	1.04	0.85	0.75	0.6	0.37	0.42	0.51	0.44	0.67	0.75	0.79	0.64	-0.189873	Indiana	-0.15	-18.9873
Kansas						0.91	1.35	1.27	1.11		1.27	0.77	0.87	0.97	1	1.1	0.89						#DIV/0!	Kansas	0	0
Kentucky		0.69	1.13	1.76	2.94	2.92	3.42	3.65	3.38	2.61	1.88	2.42	2.22	1.64	1.5	1.31	1.31	1.04	1.03	0.81	0.67	0.94	0.402985	Kentucky	0.27	40.2985
Louisiana				0.76	1.04	1.41	2.01	2.49	2.24	0.92				0.48	0.43						0.45	0.58	0.288889	Louisiana	0.13	28.8889
Massachusetts							1.25	2.2	1.87	1.19	1.67	1.16	0.99	1.22	1.27	1.26	1.18	1.35	1.11	1.23	0.93	1.54	0.655914	Massachusetts	0.61	65.5914
Maryland												0.45	0.48	0.9	0.88	0.67	0.93	0.83	1.21	0.86	0.91	1.49	0.637363	Maryland	0.58	63.7363
Maine		1.57	0	3.24	2.68	3.96	4.4	3.48	3.32	3.46	3.01	2.63	2.41	1.58	2.41	2.03	2.71	2.55	2.17	0	1.86	1.85	-0.00537634	Maine	-0.01	-0.537634
Michigan				0.38	0.36	0.74	1	1.26	1.35	1.27	1.49	1.3	1.16	1.11	1.49	1.29	1.54	1.31	1.37	1.2	0.96	1.04	0.0833333	Michigan	0.08	8.33333
Minnesota					0.46	0.61	0.57	0.83	0.84	0.91	1.21	1.06	1.01	1.17	1.31	1.39	0.95	1.2	0.82	0.77	0.69	0.9	0.304348	Minnesota	0.21	30.4348
Missouri				0.39	0.98	0.63	1.3	1.27	1.32	1.25	1.14	1.19	1.16	0.91	0.84	0.79	0.94	0.64	0.47	0.6	0.46	0.42	-0.0869565	Missouri	-0.04	-8.69565
Mississippi									0.92					0.7									#DIV/0!	Mississippi	0	0
Montana									2.38	2.56	3.05												#DIV/0!	Montana	0	0
North Carolina	0.43	0.94	1.1	2.1	2.73	2.86	3.15	3.49	3.38	3.04	2.47	1.89	2.03	1.74	1.59	1.21	1.03	1.09	0.99	0.67	0.67	0.89	0.328358	North Carolina	0.22	32.8358
North Dakota																							#DIV/0!	North Dakota	0	0
Nebraska														1.19									#DIV/0!	Nebraska	0	0
New Hampshire				2.05	2.42	2.25	3.7	2.9	4.8	1.52	3.12	2.13	2.12	1.89		1.88	1.8	1.8					#DIV/0!	New Hampshire	0	0
New Jersey	0.31		0.29	0.5	0.56	0.54	0.86	0.8	0.84	0.57		0.47	0.62	0.74	0.73	0.56	0.58	0.88	0.84	1.3	1.15	1.52	0.321739	New Jersey	0.37	32.1739
New Mexico	1.66	1.26	1.47	1.51	1.6	2.21	1.4	2.55	2.51	2.19		1.36	1.49	1.63	0.96	2.06	1.39	1.83	1.53	2.39	2.29	2.66	0.161572	New Mexico	0.37	16.1572
Nevada			1.86	1.75	1.96	3.24	3.04	3.29	4.31	3.69	3.95	3.18	3.12	2.36	2.11	2.01	1.8	1.63	1.27	1.05	0.84	1.02	0.214286	Nevada	0.18	21.4286
New York	0.61	0.44	0.63	0.64	0.71	0.67	0.88	1.47	1.39	1.28	1.06	1.22	1.4	1.58	1.25	1.07	1.13	1.38	1.37	1.31	1.35	2.06	0.525926	New York	0.71	52.5926
Ohio			0.26	0.42	0.54	1.07	1.32	1.4	1.61	1.48	0.99	1.39	1.35	1.07	0.97	0.89	0.92	0.81	0.84	0.56	0.58	0.68	0.172414	Ohio	0.1	17.2414
Oklahoma		0.78	1.1	1.09	2.31	3.38	2.76	4.01	4.62	2.83	2.77	2.37	1.69	1.94	1.77	1.62	1.59	1.12	0.74				#DIV/0!	Oklahoma	0	0
Oregon			0.69	1.71	1.86	1.91	2.49	3	2.87	2.76	2.44	2.19	2.07	1.67	1.4	1.31	1.41	0.81	0.77	0.67	0.55	0.73	0.327273	Oregon	0.18	32.7273
Pennsylvania				0.29	0.54	0.71	0.84	0.73	0.88	0.83	0.77	0.8	0.65	0.63	0.61	0.59	0.62	0.86	0.48	0.88	0.95	1.14	0.2	Pennsylvania	0.19	20
Rhode Island								3.39	2.55	2.56	3.51	2.38	2.66	2.57	2.57	2.18	2.75	2.75	2.83	3.03	2.08	4.64	1.23077	Rhode Island	2.56	123.077
South Carolina						0.88	1.31	1.56	1.22	1.17	1.24	1.56	1.3	0.74	0.98	1.55	1.1	1.07	0.84	1.12	0.54	0.79	0.462963	South Carolina	0.25	46.2963
South Dakota																							#DIV/0!	South Dakota	0	0
Tennessee				0.64	0.99	1.67	1.99	2.51	2.27	1.71	1.51	1.84	1.33	1.5	1.25	0.99	0.94	1.19	0.97	0.96	0.73	0.78	0.0684932	Tennessee	0.05	6.84932
Texas	0.1	0.21	0.38	0.52	0.57	0.62	0.76	0.91	0.76	0.91	0.67	0.66	0.67	0.46	0.46	0.4	0.5	0.49	0.42	0.36	0.33	0.37	0.121212	Texas	0.04	12.1212
Utah							1.1	0.87	0.85	1.8	1.29	1.45	1.67	1.47	1.72	1.12	1.27	0.72	1.16	1.01	0.81		-1	Utah	-0.81	-100
Virginia		0.38	0.78	1.04	1.36	1.39	1.4	1.24	1.54	1.6	1.45	1.29	1.7	1.14	1.03	1.07	0.7	0.8	0.89	1.06	0.9	1	0.111111	Virginia	0.1	11.1111
Vermont								4.01															#DIV/0!	Vermont	0	0
Washington	0.77	0.9	1.22	1.98	2.34	3.69	3.84	4.8	3.79	4.01	3.64	3.09	3.13	2.31	2.12	1.49	1.39	1.58	1.51	1.15	0.89	1.34	0.505618	Washington	0.45	50.5618
Wisconsin				0.62	0.64	1.14	1.08	1.88	2.17	1.9	1.5	1.32	1.28	0.96	1.17	1.23	1.2	1.12	0.93	0.84	0.91	1.15	0.263736	Wisconsin	0.24	26.3736
West Virginia			1.39	2.82	3.7	5.45	3.19	5.09	4.63	4.4	2	3.67	2.96	3.34	2.86	1.84	1.46	1.37	1.87	1.44		2.07	#DIV/0!	West Virginia	2.07	0
Wyoming																							#DIV/0!	Wyoming	0	0
mean	0.296667	0.444444	0.643913	1.01258	1.2225	1.59029	1.6775	2.0035	1.93119	1.87053	1.73316	1.595	1.47789	1.2778	1.23795	1.21158	1.16	1.20054	1.17057	1.06	0.976471	1.40514		mean
Mmissing	36	33	28	20	19	17	15	11	9	13	13	11	13	10	12	13	13	14	16	17	17	15

### Sheet: blank_recoded=0
State	1999	2000	2001	2002	2003	2004	2005	2006	2007	2008	2009	2010	2011	2012	2013	2014	2015	2016	2017	2018	2019	2020	Percent_Change	State	Dif	PC*100				2020	State	Rank
Alaska	0	0	0	0	0	0	0	0	0	3.64	0	3.38	0	0	0	0	0	0	0	0	0	0	0	Alaska	0	0				4.64	Rhode Island	1	Rhode Island	4.64
Alabama	0	0	0.49	0.67	0.51	0.97	0.83	1.14	1.65	1.84	1.7	1.42	1.23	1.06	0.83	0.82	0.74	0.68	0.51	0.61	0.63	0.53	-0.15873	Alabama	-0.1	-15.873				4.07	DC	2	DC	4.07
Arizona	0	0	0.4	0.93	1.14	0.97	1.28	1.28	1.1	1.27	1.45	1.56	0.79	0.66	0.83	0.83	1.01	0.97	1.07	0.79	0.92	1	0.0869565	Arizona	0.08	8.69565				3.34	Delaware	3	Delaware	3.34
Arkansas	0	0	0	0	0	0.84	0.76	1.13	0.98	2.05	1.66	1.41	1.57	1.19	1.05	0.81	1.11	0.77	0	0	0	0	0	Arkansas	0	0				3.12	Connecticut	4	Connecticut	3.12
California	0.19	0.13	0.09	0.28	0.35	0.5	0.5	0.66	0.77	0.81	1.08	1.11	0.97	0.81	0.8	0.8	0.71	0.66	0.61	0.58	0.49	0.62	0.265306	California	0.13	26.5306				2.66	New Mexico	5	New Mexico	2.66
Colorado	0	0	0	0.45	0.53	0.59	0.82	1	0.87	0.76	1.07	0.84	1.09	0.79	0.66	0.88	0.59	0.94	0.93	0.95	0.57	1.08	0.894737	Colorado	0.51	89.4737				2.07	West Virginia	6	West Virginia	2.07
Connecticut	0	0	0	0.66	0	1.12	0.94	1.59	1.47	1.21	1.09	1.2	0.89	0.64	1.25	1.31	1.92	1.87	2.56	2.04	2.33	3.12	0.339056	Connecticut	0.79	33.9056				2.06	New York	7	New York	2.06
DC	0	0	0	0	0	0	0	0	0	0	0	0	0	0	0	0	0	2.94	3.46	0	0	4.07		DC	4.07	0				1.85	Maine	8	Maine	1.85
Delaware	0	0	0	0	0	0	0	0	0	0	2.24	0	0	0	2.16	2.24				2.38	2.77	3.34	0.205776	Delaware	0.57	20.5776				1.66	Illinois	9	Illinois	1.66
Florida	0.18	0.29	0.72	1.17	1.5	2.3	2.23	2.64	2.92	2.28	2.33	2.19	2.22	1.65	1.27	1.07	0.95	0.96	0.78	0.81	0.62	0.83	0.33871	Florida	0.21	33.871				1.54	Massachusetts	10	Massachusetts	1.54
Georgia	0	0	0.42	0.55	0.74	1.03	1.31	1.43	1.75	1.41	1.61	1.49	1.4	1.56	1.06	1.2	1.1	1.05	0.77	0.73	0.5	0.69	0.38	Georgia	0.19	38				1.52	New Jersey	11	New Jersey	1.52
Hawaii	0	0	0	0	0	0	0	0	0	0	0	0	0	0	0	0	0	0	0	0	0	0	0	Hawaii	0	0				1.49	Maryland	12	Maryland	1.49
Iowa	0	0	0	0	0	0	0	0	1	0	0.86	1.02	1.11	1.07	0.65		0.67	0	0	0	0	0	0	Iowa	0	0				1.34	Washington	13	Washington	1.34
Idaho	0	0	0	0	0	0	0	1.7	1.33	0	0	1.53	0	0	0	0	0	0	0	0	0	0	0	Idaho	0	0				1.15	Wisconsin	14	Wisconsin	1.15
Illinois	0.2	0.41	0.39	0.47	0.48	0.5	0.59	0.65	0.69	0.61	0.63	0.56	0.6	0.75	0.67	0.75	0.74	0.92	1.18	1.13	1.08	1.66	0.537037	Illinois	0.58	53.7037				1.14	Pennsylvania	15	Pennsylvania	1.14
Indiana	0	0	0	0	0.58	0.39	0.72	0.57	0.86	0.78	1.04	0.85	0.75	0.6	0.37	0.42	0.51	0.44	0.67	0.75	0.79	0.64	-0.189873	Indiana	-0.15	-18.9873				1.08	Colorado	16	Colorado	1.08
Kansas	0	0	0	0	0	0.91	1.35	1.27	1.11	0	1.27	0.77	0.87	0.97	1	1.1	0.89	0	0	0	0	0	0	Kansas	0	0				1.04	Michigan	17	Michigan	1.04
Kentucky	0	0.69	1.13	1.76	2.94	2.92	3.42	3.65	3.38	2.61	1.88	2.42	2.22	1.64	1.5	1.31	1.31	1.04	1.03	0.81	0.67	0.94	0.402985	Kentucky	0.27	40.2985				1.02	Nevada	18	Nevada	1.02
Louisiana	0	0	0	0.76	1.04	1.41	2.01	2.49	2.24	0.92	0	0	0	0.48	0.43	0	0	0	0	0	0.45	0.58	0.288889	Louisiana	0.13	28.8889				1	Arizona	19	Arizona	1
Massachusetts	0	0	0	0	0	0	1.25	2.2	1.87	1.19	1.67	1.16	0.99	1.22	1.27	1.26	1.18	1.35	1.11	1.23	0.93	1.54	0.655914	Massachusetts	0.61	65.5914				1	Virginia	20	Virginia	1
Maryland	0	0	0	0	0	0	0	0	0	0	0	0.45	0.48	0.9	0.88	0.67	0.93	0.83	1.21	0.86	0.91	1.49	0.637363	Maryland	0.58	63.7363				0.94	Kentucky	21	Kentucky	0.94
Maine	0	1.57	0	3.24	2.68	3.96	4.4	3.48	3.32	3.46	3.01	2.63	2.41	1.58	2.41	2.03	2.71	2.55	2.17	0	1.86	1.85	-0.00537634	Maine	-0.01	-0.537634				0.9	Minnesota	22	Minnesota	0.9
Michigan	0	0	0	0.38	0.36	0.74	1	1.26	1.35	1.27	1.49	1.3	1.16	1.11	1.49	1.29	1.54	1.31	1.37	1.2	0.96	1.04	0.0833333	Michigan	0.08	8.33333				0.89	North Carolina	23	North Carolina	0.89
Minnesota	0	0	0	0	0.46	0.61	0.57	0.83	0.84	0.91	1.21	1.06	1.01	1.17	1.31	1.39	0.95	1.2	0.82	0.77	0.69	0.9	0.304348	Minnesota	0.21	30.4348				0.83	Florida	24	Florida	0.83
Missouri	0	0	0	0.39	0.98	0.63	1.3	1.27	1.32	1.25	1.14	1.19	1.16	0.91	0.84	0.79	0.94	0.64	0.47	0.6	0.46	0.42	-0.0869565	Missouri	-0.04	-8.69565				0.79	South Carolina	25	South Carolina	0.79
Mississippi	0	0	0	0	0	0	0	0	0.92	0	0	0	0	0.7	0	0	0	0					0	Mississippi	0	0				0.78	Tennessee	26	Tennessee	0.78
Montana	0	0	0	0	0	0	0	0	2.38	2.56	3.05	0	0	0	0	0	0	0	0				0	Montana	0	0				0.73	Oregon	27	Oregon	0.73
North Carolina	0.43	0.94	1.1	2.1	2.73	2.86	3.15	3.49	3.38	3.04	2.47	1.89	2.03	1.74	1.59	1.21	1.03	1.09	0.99	0.67	0.67	0.89	0.328358	North Carolina	0.22	32.8358				0.69	Georgia	28	Georgia	0.69
North Dakota	0	0	0	0	0	0	0	0	0	0	0	0	0	0	0	0	0	0	0	0	0	0	0	North Dakota	0	0				0.68	Ohio	29	Ohio	0.68
Nebraska	0	0	0	0	0	0	0	0	0	0	0	0	0	1.19	0	0	0	0	0	0	0	0	0	Nebraska	0	0				0.64	Indiana	30	Indiana	0.64
New Hampshire	0	0	0	2.05	2.42	2.25	3.7	2.9	4.8	1.52	3.12	2.13	2.12	1.89	0	1.88	1.8	1.8	0	0	0	0	0	New Hampshire	0	0				0.62	California	31	California	0.62
New Jersey	0.31	0	0.29	0.5	0.56	0.54	0.86	0.8	0.84	0.57	0	0.47	0.62	0.74	0.73	0.56	0.58	0.88	0.84	1.3	1.15	1.52	0.321739	New Jersey	0.37	32.1739				0.58	Louisiana	32	Louisiana	0.58
New Mexico	1.66	1.26	1.47	1.51	1.6	2.21	1.4	2.55	2.51	2.19	0	1.36	1.49	1.63	0.96	2.06	1.39	1.83	1.53	2.39	2.29	2.66	0.161572	New Mexico	0.37	16.1572				0.53	Alabama	33	Alabama	0.53
Nevada	0	0	1.86	1.75	1.96	3.24	3.04	3.29	4.31	3.69	3.95	3.18	3.12	2.36	2.11	2.01	1.8	1.63	1.27	1.05	0.84	1.02	0.214286	Nevada	0.18	21.4286				0.42	Missouri	34	Missouri	0.42
New York	0.61	0.44	0.63	0.64	0.71	0.67	0.88	1.47	1.39	1.28	1.06	1.22	1.4	1.58	1.25	1.07	1.13	1.38	1.37	1.31	1.35	2.06	0.525926	New York	0.71	52.5926				0.37	Texas	35	Texas	0.37
Ohio	0	0	0.26	0.42	0.54	1.07	1.32	1.4	1.61	1.48	0.99	1.39	1.35	1.07	0.97	0.89	0.92	0.81	0.84	0.56	0.58	0.68	0.172414	Ohio	0.1	17.2414				0	Alaska
Oklahoma	0	0.78	1.1	1.09	2.31	3.38	2.76	4.01	4.62	2.83	2.77	2.37	1.69	1.94	1.77	1.62	1.59	1.12	0.74	0	0	0	0	Oklahoma	0	0				0	Arkansas
Oregon	0	0	0.69	1.71	1.86	1.91	2.49	3	2.87	2.76	2.44	2.19	2.07	1.67	1.4	1.31	1.41	0.81	0.77	0.67	0.55	0.73	0.327273	Oregon	0.18	32.7273				0	Hawaii
Pennsylvania	0	0	0	0.29	0.54	0.71	0.84	0.73	0.88	0.83	0.77	0.8	0.65	0.63	0.61	0.59	0.62	0.86	0.48	0.88	0.95	1.14	0.2	Pennsylvania	0.19	20				0	Iowa
Rhode Island	0	0	0	0	0	0	0	3.39	2.55	2.56	3.51	2.38	2.66	2.57	2.57	2.18	2.75	2.75	2.83	3.03	2.08	4.64	1.23077	Rhode Island	2.56	123.077				0	Idaho
South Carolina	0	0	0	0	0	0.88	1.31	1.56	1.22	1.17	1.24	1.56	1.3	0.74	0.98	1.55	1.1	1.07	0.84	1.12	0.54	0.79	0.462963	South Carolina	0.25	46.2963				0	Kansas
South Dakota	0	0	0	0	0	0	0	0	0	0	0	0	0	0	0	0	0	0	0	0	0	0	0	South Dakota	0	0				0	North Dakota
Tennessee	0	0	0	0.64	0.99	1.67	1.99	2.51	2.27	1.71	1.51	1.84	1.33	1.5	1.25	0.99	0.94	1.19	0.97	0.96	0.73	0.78	0.0684932	Tennessee	0.05	6.84932				0	Nebraska
Texas	0.1	0.21	0.38	0.52	0.57	0.62	0.76	0.91	0.76	0.91	0.67	0.66	0.67	0.46	0.46	0.4	0.5	0.49	0.42	0.36	0.33	0.37	0.121212	Texas	0.04	12.1212				0	New Hampshire
Utah	0	0	0	0	0	0	1.1	0.87	0.85	1.8	1.29	1.45	1.67	1.47	1.72	1.12	1.27	0.72	1.16	1.01	0.81	0	-1	Utah	-0.81	-100				0	Oklahoma
Virginia	0	0.38	0.78	1.04	1.36	1.39	1.4	1.24	1.54	1.6	1.45	1.29	1.7	1.14	1.03	1.07	0.7	0.8	0.89	1.06	0.9	1	0.111111	Virginia	0.1	11.1111				0	South Dakota
Vermont	0	0	0	0	0	0	0	4.01	0	0	0	0	0	0	0	0	0	0	0	0	0	0	0	Vermont	0	0				0	Utah
Washington	0.77	0.9	1.22	1.98	2.34	3.69	3.84	4.8	3.79	4.01	3.64	3.09	3.13	2.31	2.12	1.49	1.39	1.58	1.51	1.15	0.89	1.34	0.505618	Washington	0.45	50.5618				0	Vermont
Wisconsin	0	0	0	0.62	0.64	1.14	1.08	1.88	2.17	1.9	1.5	1.32	1.28	0.96	1.17	1.23	1.2	1.12	0.93	0.84	0.91	1.15	0.263736	Wisconsin	0.24	26.3736				0	Wyoming
West Virginia	0	0	1.39	2.82	3.7	5.45	3.19	5.09	4.63	4.4	2	3.67	2.96	3.34	2.86	1.84	1.46	1.37	1.87	1.44	0	2.07	0	West Virginia	2.07	0					Mississippi
Wyoming	0	0	0	0	0	0	0	0	0	0	0	0	0	0	0	0	0	0	0	0	0	0	0	Wyoming	0	0					Montana
mean	0.0872549	0.156863	0.290392	0.61549	0.767059	1.0602	1.18412	1.57137	1.59039	1.39373	1.29137	1.25098	1.10118	1.02725	0.946667	0.9208	0.8816	0.8884	0.836122	0.73551	0.677551	1.00367	0.179899	mean
Missing	36	33	28	20	19	17	15	11	9	13	13	11	13	10	12	13	13	14	16	17	17	15	365	0.325312	Percent missing
Present	15	18	23	31	32	34	36	40	42	38	38	40	38	41	39	38	38	37	35	34	34	36	757	0.674688	Percent present
																							total
																					1.30558e-07
																					19 to 20
																					percent change	1.48133
